# Cell-free chromatin epigenomic profiling enables non-invasive pancreatic cancer cell-state identification

**DOI:** 10.64898/2026.04.02.26349987

**Authors:** Karl Semaan, Marc Eid, Damien Vasseur, Gunsagar S. Gulati, Cibelle Lima, Elio Ibrahim, Ji-Heui Seo, John J. Canniff, Hunter Savignano, Alexander Jordan, Leigh Culnane, Noa Phillips, Rashad Nawfal, Aislyn Schalck, Andressa Dias Costa, Elizabeth A. Andrews, Emma C. Coleman, Talal El Zarif, Garyoung Gary Lee, Razane El Hajj Chehade, Ze Zhang, Gaelle Nafeh, Wassim Daoud Khatoun, Brady James, Zhenjie Jin, Paulo Da Silva Cordeiro, Brad Fortunato, David Peng, Christopher Vellano, Tim Heffernan, Antoine Hollebecque, Antoine Italiano, Brandon M. Huffman, James M. Cleary, Jacob E. Berchuck, Toni K. Choueiri, Kimberly J. Perez, Jonathan Nowak, Andrew J. Aguirre, Brian M. Wolpin, Sylvan C. Baca, Matthew L. Freedman, Harshabad Singh

**Author notes:** **Correspondence:** Harshabad Singh, Matthew L. Freedman, Sylvan C. Baca. Contributed equally as co-first authors (Karl Semaan, Marc Eid). Contributed equally as co-senior authors (Andrew J. Aguirre, Brian M. Wolpin, Sylvan C. Baca, Matthew L. Freedman, Harshabad Singh).

## Abstract

Classical and basal-like transcriptional subtypes of pancreatic ductal adenocarcinoma (PDAC) are prognostic and may predict response to different chemotherapy regimens and RAS inhibitors. Current subtyping methods rely on tissue biopsies and remain challenging to integrate into clinical workflows. Herein, we present a novel approach for non-invasive subtyping of PDAC based on epigenomic profiling of circulating tumor DNA (ctDNA). In a multi-omics cohort of patient-derived xenografts, we identify highly recurrent regulatory elements associated with classical and basal-like PDAC. We then demonstrate that these epigenomic signatures can identify PDAC subtype from plasma epigenomic profiling in a multi-institutional cohort of patients with metastatic PDAC and integrate information from circulating histone modifications and DNA methylation to develop the Pancreatic Integrated Epigenomic Score (PIES). PIES is concordant with tissue-based labels and captures transcriptional subtype heterogeneity observed within biopsies. Furthermore, it improves prognostication over tissue-based subtyping suggestive of the recovery of ground truth tumor biology from plasma ctDNA. Our work provides a proof-of-concept for a circulating biomarker that enables transcriptional subtyping and informs therapeutic decisions in pancreatic cancer.

**Significance:** Transcriptional subtyping of pancreatic cancer can improve prognostication and inform treatment selection. Current subtyping approaches rely on tissue biopsy, are challenging to implement in clinical practice, and are limited by tumor heterogeneity and sampling error. Herein, we introduce a cell-free DNA-based epigenomic assay capable of inferring pancreatic cancer subtypes noninvasively.
