## Supplementary material for "Cell-free chromatin epigenomic profiling enables non-invasive pancreatic cancer cell-state identification": Table S1

### Sheet: Sheet1
Epigenomic libraries and subtype calls by PuRIST - PDAC PDX cohort
PDX ID	Source	RNA-seq	H3K27ac ChIP-seq	H3K4me3 ChIP-seq	ATAC-seq	MeDIP-seq	PURIST prediction probabilty	Subtype	Subtype graded
PANFR14	DFCI	yes	yes	yes	yes	yes	0.00109571	classical	strong classical
PANFR16	DFCI	yes	yes	yes	yes	yes	0.00109571	classical	strong classical
PANFR17	DFCI	yes	yes	yes	yes	yes	0.00109571	classical	strong classical
PANFR19	DFCI	yes	yes	yes	yes	yes	0.975101	basal-like	strong basal-like
PANFR25	DFCI	yes	yes	yes	yes	yes	0.0132468	classical	strong classical
PANFR397	DFCI	yes	yes	yes	yes	yes	0.0010957	classical	strong classical
PANFR4	DFCI	yes	yes	yes	yes	yes	0.00276888	classical	strong classical
PANFR41	DFCI	yes	yes	yes	yes	yes	0.00109571	classical	strong classical
PANFR422	DFCI	yes	yes	yes	yes	yes	0.0328645	classical	strong classical
PANFR43	DFCI	yes	yes	yes	yes	yes	0.991223	basal-like	strong basal-like
PANFR450	DFCI	yes	yes	yes	yes	yes	0.991223	basal-like	strong basal-like
PANFR47	DFCI	yes	yes	yes	yes	yes	0.00109571	classical	strong classical
PANFR5	DFCI	yes	yes	yes	yes	yes	0.00109571	classical	strong classical
PANFR56	DFCI	yes	yes	yes	yes	yes	0.991223	basal-like	strong basal-like
PANFR71	DFCI	yes	yes	yes	yes	yes	0.00109571	classical	strong classical
PANFR74	DFCI	yes	yes	yes	yes	yes	0.00109571	classical	strong classical
PANFR76	DFCI	yes	yes	yes	yes	yes	0.00109571	classical	strong classical
PCA18	DFCI	yes	yes	yes	yes	yes	0.991223	basal-like	strong basal-like
PCA713	DFCI	yes	yes	yes	yes	yes	0.991223	basal-like	strong basal-like
PATX148	MDACC	yes	yes	yes	yes	yes	0.985816	basal-like	strong basal-like
PATX69	MDACC	yes	yes	yes	yes	yes	0.00109571	classical	strong classical
PATX90	MDACC	yes	yes	yes	yes	yes	0.00549982	classical	strong classical
PATX219	MDACC	yes	yes	yes	no	yes	0.902224	basal-like	strong basal-like
PATX110	MDACC	yes	yes	yes	yes	yes	0.00109571	classical	strong classical
PATX155	MDACC	yes	yes	yes	yes	yes	0.991223	basal-like	strong basal-like
PATX153	MDACC	yes	yes	yes	yes	yes	0.936765	basal-like	strong basal-like
PATX194	MDACC	yes	yes	no	yes	yes	0.00549982	classical	strong classical
PATX136	MDACC	yes	yes	yes	yes	yes	0.00109571	classical	strong classical

### Sheet: Sheet2
Data quality metrics for the H3K27ac and H3K4me3 ChIP-seq experiment - PDAC PDX cohort
PDX ID	Source	Histone mark	Total peaks	FC>10	FC>20	FRiP
PANFR14	DFCI	H3K27ac	48367	8977	817	26.1
PANFR16	DFCI	H3K27ac	71001	18400	5165	30.4
PANFR17	DFCI	H3K27ac	63218	8064	534	18.1
PANFR19	DFCI	H3K27ac	62891	12961	4029	35.7
PANFR25	DFCI	H3K27ac	60403	12701	1514	26
PANFR397	DFCI	H3K27ac	65552	8569	450	17.7
PANFR4	DFCI	H3K27ac	66636	5641	246	31.7
PANFR41	DFCI	H3K27ac	65462	6970	350	32.9
PANFR422	DFCI	H3K27ac	34169	1186	3	10.4
PANFR43	DFCI	H3K27ac	62724	7182	418	43.5
PANFR450	DFCI	H3K27ac	87774	24356	10145	48.8
PANFR47	DFCI	H3K27ac	53813	10768	1285	28.2
PANFR5	DFCI	H3K27ac	71680	17473	4924	37.5
PANFR56	DFCI	H3K27ac	51524	7931	333	23.3
PANFR71	DFCI	H3K27ac	81322	28334	12816	52
PANFR74	DFCI	H3K27ac	65420	19025	4592	37.4
PANFR76	DFCI	H3K27ac	68723	19895	5737	32.6
PCA18	DFCI	H3K27ac	70242	12322	2767	25
PCA713	DFCI	H3K27ac	88983	23511	12530	46.4
PATX148	MDACC	H3K27ac	68600	19612	9380	39.7
PATX69	MDACC	H3K27ac	50918	9081	1162	32.6
PATX90	MDACC	H3K27ac	60744	10273	1388	27.1
PATX219	MDACC	H3K27ac	96978	22878	7638	30.4
PATX110	MDACC	H3K27ac	73350	16059	4883	38.7
PATX155	MDACC	H3K27ac	69407	21243	10434	41.3
PATX153	MDACC	H3K27ac	77799	24656	9979	37.6
PATX194	MDACC	H3K27ac	82789	14847	3300	30.8
PATX136	MDACC	H3K27ac	70395	22279	10021	39.4
PANFR14	DFCI	H3K4me3	24927	16845	13224	45.4
PANFR16	DFCI	H3K4me3	56607	20181	15757	54.1
PANFR17	DFCI	H3K4me3	31336	18090	14149	48.8
PANFR19	DFCI	H3K4me3	26541	18554	14153	44.5
PANFR25	DFCI	H3K4me3	30519	17685	13836	43.8
PANFR397	DFCI	H3K4me3	35160	19113	14100	41.8
PANFR4	DFCI	H3K4me3	25819	17527	13840	49
PANFR41	DFCI	H3K4me3	29097	16478	13275	57.8
PANFR422	DFCI	H3K4me3	30758	18368	13715	45.8
PANFR43	DFCI	H3K4me3	26303	17086	13369	61.2
PANFR450	DFCI	H3K4me3	53750	24146	17910	55.7
PANFR47	DFCI	H3K4me3	26382	17521	14178	57.5
PANFR5	DFCI	H3K4me3	26885	17774	13882	48.8
PANFR56	DFCI	H3K4me3	25731	18089	15536	59
PANFR71	DFCI	H3K4me3	44316	24290	18623	69.2
PANFR74	DFCI	H3K4me3	31721	20001	15097	57
PANFR76	DFCI	H3K4me3	42958	19199	14559	47.9
PCA18	DFCI	H3K4me3	36515	15742	8673	25.5
PCA713	DFCI	H3K4me3	37119	16516	12202	39.2
PATX148	MDACC	H3K4me3	33823	17386	14159	59.4
PATX69	MDACC	H3K4me3	36578	18951	14857	63.3
PATX90	MDACC	H3K4me3	36617	15855	12700	43.4
PATX219	MDACC	H3K4me3	30786	15201	8200	18.9
PATX110	MDACC	H3K4me3	36175	18690	14824	54
PATX155	MDACC	H3K4me3	30196	18068	15106	60
PATX153	MDACC	H3K4me3	31601	19401	14915	44.1
PATX136	MDACC	H3K4me3	34716	19402	15468	54.2

### Sheet: Sheet3
Data quality metrics for the MeDIP-seq experiment - PDAC PDX cohort
PDX ID	Source	Total peaks	FC>10	FC>20	FRiP
PANFR14	DFCI	86088	2524	371	13.9
PANFR16	DFCI	124654	6880	329	22.6
PANFR17	DFCI	112110	3064	453	15.5
PANFR19	DFCI	136336	6145	375	21.3
PANFR25	DFCI	146672	6613	448	19.3
PANFR397	DFCI	96395	4187	1053	15.1
PANFR4	DFCI	137150	4359	565	17.3
PANFR41	DFCI	94005	2995	143	18.1
PANFR422	DFCI	156619	10015	712	22.9
PANFR43	DFCI	182687	6583	257	27.6
PANFR450	DFCI	102570	5870	221	20.7
PANFR47	DFCI	106221	3472	229	19.6
PANFR5	DFCI	237344	10292	662	28.4
PANFR56	DFCI	108432	3959	424	18.8
PANFR71	DFCI	110614	6117	189	23.4
PANFR74	DFCI	95836	3274	256	18.8
PANFR76	DFCI	67176	2103	345	13.7
PCA18	DFCI	98024	4141	799	17
PCA713	DFCI	151423	7733	260	24.1
PATX148	MDACC	120783	5489	164	21.5
PATX69	MDACC	112077	4362	134	22.2
PATX90	MDACC	128714	5637	196	24.8
PATX219	MDACC	115244	3294	490	18.9
PATX110	MDACC	119898	4395	161	22
PATX155	MDACC	130351	6635	382	26.2
PATX153	MDACC	118347	3989	337	21.5
PATX194	MDACC	141685	7137	267	27.7
PATX136	MDACC	133666	3930	233	21.9

### Sheet: Sheet4
Data quality metrics for the ATAC-seq experiment - PDAC PDX cohort
PDX ID	Source	Total peaks	FC>10	FC>20	FRiP
PANFR14	DFCI	44516	20830	4435	34.8
PANFR16	DFCI	46292	16087	2452	35.1
PANFR17	DFCI	15441	2218	366	20.7
PANFR19	DFCI	34161	10290	1253	43.4
PANFR25	DFCI	55287	17521	1070	38.2
PANFR397	DFCI	36301​	6851​	1940​	44.5​
PANFR4	DFCI	50718	19221	3068	32
PANFR41	DFCI	25722	2830	574	24.1
PANFR422	DFCI	37559	9037	585	25
PANFR43	DFCI	35111	10761	670	36.8
PANFR450	DFCI	42945	11971	833	32.2
PANFR47	DFCI	37671	11310	2151	22
PANFR5	DFCI	40177	14345	1080	31.1
PANFR56	DFCI	22140	3441	226	20.1
PANFR71	DFCI	56134	25826	2646	42.1
PANFR74	DFCI	40031	10824	1319	23.6
PANFR76	DFCI	44282	11782	792	25.9
PCA18	DFCI	46983	14532	3223	41.6
PCA713	DFCI	75939	28814	8353	48.3
PATX148	MDACC	76418	25116	5680	45.2
PATX69	MDACC	76153	22688	3741	42.5
PATX90	MDACC	88793	24136	3056	44.3
PATX110	MDACC	76354	25373	1713	51.1
PATX155	MDACC	88331	31378	5847	47.7
PATX153	MDACC	85861	19988	2381	38.5
PATX194	MDACC	98851	27992	5144	45.2
PATX136	MDACC	90612	23035	4605	42
