## Supplementary material for "Cell-free chromatin epigenomic profiling enables non-invasive pancreatic cancer cell-state identification": Table S3

### Sheet: Sheet1
PDX ID	RNA-seq	H3K27ac ChIP-seq	H3K4me3 ChIP-seq	MeDIP-seq	PURIST prediction probabilty	Subtype	Subtype graded
1.033	yes	yes	yes	yes	0.991223	basal-like	strong basal-like
1.037	yes	yes	yes	no	0.205302	classical	likely classical
1.03	yes	yes	yes	no	0.446742	classical	lean classical
1.048	yes	yes	yes	yes	0.00276888	classical	strong classical
1.052	yes	yes	yes	yes	0.00109571	classical	strong classical
1.053	yes	yes	yes	yes	0.00109571	classical	strong classical
1.064	yes	yes	yes	yes	0.00109571	classical	strong classical
1.119	yes	yes	yes	yes	0.00109571	classical	strong classical
2.029	yes	yes	yes	yes	0.0487432	classical	strong classical
2.042	yes	no	yes	no	0.00276888	classical	strong classical
2.045	yes	yes	yes	yes	0.00109571	classical	strong classical
2.058	yes	yes	yes	yes	0.0132468	classical	strong classical
2.083	yes	yes	yes	yes	0.00109571	classical	strong classical
2.087	yes	yes	yes	yes	0.00109571	classical	strong classical
2.099	yes	yes	yes	no	0.280897	classical	likely classical
2.116	yes	yes	yes	yes	0.00109571	classical	strong classical
3.043	yes	no	yes	no	0.00109571	classical	strong classical
3.076	yes	yes	yes	yes	0.00109571	classical	strong classical
AH.IP	yes	no	yes	no	0.00276888	classical	strong classical
AM.IP	yes	yes	yes	no	0.296228	classical	likely classical
AO.IP	yes	yes	yes	yes	0.991223	basal-like	strong basal-like
B.Tim	yes	no	yes	no	0.0138053	classical	strong classical
D.IP	yes	yes	yes	yes	0.00109571	classical	strong classical
foie8	yes	yes	yes	yes	0.991223	basal-like	strong basal-like
