## Supplementary material for "Cell-free chromatin epigenomic profiling enables non-invasive pancreatic cancer cell-state identification": Table S4

### Sheet: Sheet1
Patient demographics and clinical characteristics - Plasma cohort
Sample ID	Source	Gender	Age	Site of tissue biopsy	Stage	Time Interval Between Plasma Collection and Tissue Biopsy (Days)	Absolute Time Interval Between Plasma Collection and Tissue Biopsy (Days)	Predicted subtype (Tissue biopsy)	Predicted subtype (Plasma PIES)	Line of therapy at plasma draw	ECOG	CA19-9	Number of metastatic sites	Metastatic site Location	Tumor fraction estimate	Tumor fraction (%)
PANB2387	DFCI	M	80-85	Liver	IV	-9	9	Classical	High PIES	1	1	4	2	Liver, Lung	0.03009	3.009
PANB2531	DFCI	M	65-70	Liver	IV	-6	6	Classical	High PIES	1	1	3	1	Liver	0.3138	31.38
PANB2525	DFCI	F	70-75	Liver	IV	-35	35	Classical	High PIES	1	1	2172	2	Liver, Lung	0.02909	2.909
PANB2597	DFCI	M	55-60	Liver	IV	-6	6	Classical	High PIES	1	1	12	1	Liver	0.3455	34.55
PANB2840	DFCI	M	65-70	Peritoneum	IV	17	17	Classical	High PIES	1	0	4213	3	Liver, LN, Peritoneum	0	0
PANB2884	DFCI	M	55-60	Pancreas	IV	23	23	Basal-like	Low PIES	1	1	156639	2	Lung, LN	0.5256	52.56
PANB2801	DFCI	F	50-55	Liver	IV	-93	93	Classical	Low PIES	2	1	4062	2	Lung, Liver	0.04391	4.391
PANB2858	DFCI	M	55-60	Liver	IV	-13	13	Classical	High PIES	1	2	12548	2	Liver, LN	0	0
PANB2861	DFCI	M	45-50	Liver	IV	-8	8	Classical	Low PIES	1	1	13	2	Liver, LN	0	0
PANB2927	DFCI	M	55-60	Liver	IV	16	16	Classical	High PIES	1	2	25738	3	Liver, Lung, LN	0.2613	26.13
PANB3025	DFCI	M	65-70	Umbilical nodule	IV	7	7	Basal-like	High PIES	1	2	34139	2	LN, Lung	0.03607	3.607
PANB3087	DFCI	F	60-65	Liver	IV	-10	10	Basal-like	High PIES	-	-	-	2	Liver, Pancreas	0.2562	25.62
PANB3121	DFCI	M	60-65	Liver	IV	-12	12	Classical	High PIES	1	1	60517	2	LN, Liver	0.03269	3.269
PANB3130	DFCI	F	60-65	Liver	IV	-171	171	Classical	Low PIES	1	1	3	2	Liver, LN	0.04226	4.226
PANB2846	DFCI	F	70-75	Peritoneum	IV	-182	182	Classical	High PIES	1	1	102	1	LN	0.02599	2.599
PANB3244	DFCI	M	75-80	Liver	IV	30	30	Classical	Low PIES	1	1	19796	1	Liver	0	0
PANB3238	DFCI	F	60-65	Liver	IV	7	7	Classical	High PIES	3	1	46	3	Lung, Liver, LN	0.1523	15.23
PANB3271	DFCI	M	65-70	Liver	IV	-8	8	Basal-like	Low PIES	1	1	44919	3	Liver, Lung, LN	0.2708	27.08
PANB3286	DFCI	F	65-70	Liver	IV	-8	8	Classical	High PIES	-	-	-	2	Liver, LN	0.06225	6.225
PANB3298	DFCI	F	50-55	Liver	IV	5	5	Basal-like	High PIES	1	1	12826	2	Liver, Pancreas	0.05436	5.436
PANB3368	DFCI	M	55-60	Pancreas	III	-11	11	Classical	High PIES	1	0	32	0	-	0	0
PANB3384	DFCI	M	50-55	Liver	IV	-6	6	Classical	High PIES	1	0	13	1	Liver	0.02491	2.491
PANB3013	DFCI	F	50-55	Retroperitoneal LN	III	-205	205	Basal-like	Low PIES	1	1	842	0	-	0	0
PANB3488	DFCI	F	55-60	Liver	IV	-6	6	Basal-like	Low PIES	2	1	549	2	Lung, Liver	0.4638	46.38
PANB3551	DFCI	M	55-60	Liver	IV	-2	2	Classical	High PIES	1	0	220	1	Liver	0	0
PANB3186	DFCI	F	70-75	Liver	IV	5	5	Classical	High PIES	1	1	22640	3	Lung, Liver, LN	0	0
18021_P1	Paracalcitol (NCT03520790)	M	70-75	Liver	IV	5	5	Classical	High PIES	1	1	213	5	Liver, Lung, LN, Abdomen, Peritoneum, Pleura	0.2867	28.67
18021_P2	Paracalcitol (NCT03520790)	M	65-70	Adrenal	IV	-22	22	Basal-like	Low PIES	1	0	14079	5	Liver, Lung, Peritoneum, Bone, Psoas	0	0
18021_P3	Paracalcitol (NCT03520790)	F	75-80	Omental	IV	6	6	Basal-like	Low PIES	1	0	1473	3	LN, Abdomen, Peritoneum	0	0
18021_P4	Paracalcitol (NCT03520790)	M	60-65	Liver	IV	11	11	Classical	High PIES	1	1	847	2	Liver, LN	0	0
18021_P5	Paracalcitol (NCT03520790)	F	65-70	Peritoneum	IV	5	5	Classical	High PIES	1	1	153	1	Peritoneum	0.06991	6.991
18021_P7	Paracalcitol (NCT03520790)	M	70-75	Liver	IV	5	5	Basal-like	Low PIES	1	1	84295	1	Liver	0.09916	9.916
18021_P10	Paracalcitol (NCT03520790)	M	70-75	Liver	IV	4	4	Classical	High PIES	1	1	19403	4	Liver, Lung, LN, Peritoneum	0.03038	3.038
18021_P12	Paracalcitol (NCT03520790)	F	65-70	Liver	IV	11	11	Classical	High PIES	1	0	53883	1	Liver	0.1276	12.76
18021_P13	Paracalcitol (NCT03520790)	M	70-75	Liver	IV	146	146	Classical	High PIES	1	0	149	2	Liver, Peritoneum	0.02828	2.828
18021_P14	Paracalcitol (NCT03520790)	M	55-60	Liver	IV	138	138	Classical	High PIES	-	0	-	2	Liver, Lung	0.3395	33.95
18021_P16	Paracalcitol (NCT03520790)	M	60-65	Lung	IV	3	3	Classical	High PIES	1	1	395	1	Lung	0.03646	3.646
18021_P17	Paracalcitol (NCT03520790)	M	70-75	Liver	IV	12	12	Basal-like	Low PIES	1	1	18	3	Liver, Lung, Spleen	0.07587	7.587
18021_P19	Paracalcitol (NCT03520790)	F	60-65	Liver	IV	5	5	Classical	High PIES	1	0	741	1	Liver	0.1442	14.42
18021_P20	Paracalcitol (NCT03520790)	F	65-70	Lung	IV	11	11	Basal-like	High PIES	1	1	1219	1	Lung	0.01933	1.933
18021_P21	Paracalcitol (NCT03520790)	M	55-60	Liver	IV	25	25	Basal-like	Low PIES	1	0	444	1	Liver	0.02998	2.998
18021_P22	Paracalcitol (NCT03520790)	F	80-85	Lung	IV	1	1	Basal-like	Low PIES	1	0	2106	1	Lung	0.05244	5.244
18021_P23	Paracalcitol (NCT03520790)	F	55-60	Liver	IV	6	6	Basal-like	High PIES	1	0	3	1	Liver	0.3825	38.25
18021_P24	Paracalcitol (NCT03520790)	F	60-65	Lung	IV	1	1	Classical	High PIES	1	1	1370	1	Lung	0.0322	3.22
18021_P25	Paracalcitol (NCT03520790)	M	70-75	Liver	IV	77	77	Basal-like	Low PIES	1	0	1257	1	Liver	0.0448	4.48
18021_P26	Paracalcitol (NCT03520790)	M	70-75	Liver	IV	7	7	Basal-like	Low PIES	1	0	18839	1	Liver	0	0
18021_P27	Paracalcitol (NCT03520790)	F	65-70	Liver	IV	1	1	Classical	High PIES	1	1	9271	1	Liver	0.01957	1.957
18021_P28	Paracalcitol (NCT03520790)	F	65-70	Lung	IV	12	12	Basal-like	Low PIES	1	0	4684	2	Lung, LN	0.02789	2.789
18021_P29	Paracalcitol (NCT03520790)	M	60-65	Peritoneum	IV	9	9	Classical	High PIES	1	1	2108	2	Liver, Peritoneum	0.03549	3.549
18021_P30	Paracalcitol (NCT03520790)	F	70-75	Liver	IV	3	3	Classical	High PIES	1	1	321	3	Liver, Lung, LN	0.1024	10.24
18021_P33	Paracalcitol (NCT03520790)	M	70-75	Liver	IV	7	7	Classical	High PIES	1	1	215060	1	Lung	0.03202	3.202
18021_P34	Paracalcitol (NCT03520790)	M	70-75	Liver	IV	12	12	Classical	Low PIES	1	1	93	1	Lung	0	0
18021_P35	Paracalcitol (NCT03520790)	F	60-65	Omentum	IV	12	12	Classical	High PIES	1	0	1324	5	Lung, LN, Abdomen, Peritoneum	0.03247	3.247
18021_P36	Paracalcitol (NCT03520790)	F	70-75	Liver	IV	21	21	Classical	High PIES	1	1	217040	1	Liver	0.03212	3.212
18021_P37	Paracalcitol (NCT03520790)	M	60-65	Umbilical Nodule	IV	8	8	Classical	High PIES	1	0	1	4	Liver, LN, Abdomen, Peritoneum	0.02372	2.372
M2271	MOSCATO-02 (NCT01566019)	M	45-50	Liver	IV	0	0	Basal-like	Low PIES	5	0	475	1	Liver	0.1985	19.85
M2312	MOSCATO-02 (NCT01566019)	M	65-70	LN	IV	0	0	Classical	Low PIES	2	0	84	1	LN	0.05129	5.129
M2560	MOSCATO-02 (NCT01566019)	M	65-70	Liver	IV	0	0	Classical	High PIES	1	0	12	1	Liver	0.6169	61.69
M2654	MOSCATO-02 (NCT01566019)	F	65-70	Lung	IV	0	0	Classical	High PIES	5	1	22040	2	Lung, Liver	0.04041	4.041
M2658	MOSCATO-02 (NCT01566019)	F	55-60	Liver	IV	-1	1	Basal-like	N/A	5	1	-	1	Liver	0	0
M2671	MOSCATO-02 (NCT01566019)	F	65-70	LN	IV	0	0	Classical	Low PIES	6	1	80	3	Liver, Adrenal, LN	0	0
M2695	MOSCATO-02 (NCT01566019)	F	55-60	Liver	IV	0	0	Basal-like	Low PIES	6	1	25156	2	Spleen, Stomach	0.06691	6.691
M2700	MOSCATO-02 (NCT01566019)	F	75-80	Liver	IV	0	0	Basal-like	Low PIES	6	1	92738	3	Liver, LN, Lung	0.1098	10.98
M2708	MOSCATO-02 (NCT01566019)	M	75-80	Liver	IV	0	0	Basal-like	Low PIES	6	0	525	1	Liver	0.04345	4.345
M2713_B	MOSCATO-02 (NCT01566019)	F	45-50	LN	IV	0	0	Basal-like	N/A	5	0	47	1	LN	0.03	3
M2713_D60	MOSCATO-02 (NCT01566019)	F	45-50	LN	IV	43	43	Basal-like	Low PIES	5	0	-	1	LN	0	0
M2713_D120	MOSCATO-02 (NCT01566019)	F	45-50	LN	IV	110	110	Basal-like	Low PIES	5	0	-	1	LN	0	0
M2713_D180	MOSCATO-02 (NCT01566019)	F	45-50	LN	IV	194	194	Basal-like	Low PIES	5	0	-	1	LN	0.058	5.8
M2715_B	MOSCATO-02 (NCT01566019)	M	70-75	Liver	IV	0	0	Basal-like	Low PIES	5	1	1445.9	1	Liver	0.031	3.1
M2715_D60	MOSCATO-02 (NCT01566019)	M	70-75	Liver	IV	63	63	Basal-like	Low PIES	5	1	-	1	Liver	0	0
M2715_D120	MOSCATO-02 (NCT01566019)	M	70-75	Liver	IV	147	147	Basal-like	Low PIES	5	1	-	1	Liver	0	0
M2715_D180	MOSCATO-02 (NCT01566019)	M	70-75	Liver	IV	182	182	Basal-like	Low PIES	5	1	-	1	Liver	0.073	7.3
M2716	MOSCATO-02 (NCT01566019)	M	65-70	Liver	IV	0	0	Basal-like	Low PIES	5	1	14046	2	Liver, LN	0.198	19.8
M2721	MOSCATO-02 (NCT01566019)	F	50-55	Liver	IV	0	0	Classical	High PIES	3	0	252	1	Liver	0.02872	2.872
M2722	MOSCATO-02 (NCT01566019)	M	30-35	Retroperiitoneal biopsy	IV	0	0	Classical	Low PIES	4	1	227480	3	Liver, Adrenal, LN	0	0
M2723	MOSCATO-02 (NCT01566019)	M	50-55	Liver	IV	0	0	Basal-like	Low PIES	3	1	4142	1	Liver	0.0571	5.71
M2725	MOSCATO-02 (NCT01566019)	F	50-55	Liver	IV	0	0	Classical	Low PIES	2	0	2127	1	Liver	0	0
M2729	MOSCATO-02 (NCT01566019)	M	70-75	Lung	IV	0	0	Classical	Low PIES	4	1	7	2	Lung, Bone	0	0
M2730	MOSCATO-02 (NCT01566019)	M	65-70	Liver	IV	0	0	Classical	High PIES	4	0	3230	1	Liver	0.1974	19.74
M2733	MOSCATO-02 (NCT01566019)	M	55-60	Lung	IV	0	0	Classical	Low PIES	4	0	565	1	Lung	0	0
M2738	MOSCATO-02 (NCT01566019)	M	40-45	Liver	IV	0	0	Classical	High PIES	6	0	6541	1	Liver	0.2614	26.14
M2758	MOSCATO-02 (NCT01566019)	M	75-80	Lung	IV	0	0	Classical	Low PIES	5	0	1209	2	Liver, Lung	0.0459	4.59

### Sheet: Sheet2
cfDNA epigenomic libraries, and data quality metrics - Plasma cohort
Sample ID	H3K27ac cfChIP-seq	H3K4me3 cfChIP-seq	MeDIP-seq	LPWGS	H3K27ac cfChIP-seq total peaks	H3K27ac cfChIP-seq enrichment score	H3K27ac cfChIP-seqfragment number	H3K4me3 cfChIP-seq total peaks	H3K4me3 cfChIP-seq enrichment score	H3K4me3 cfChIP-seq fragment number	cfMeDIP-seq total peaks	cfMeDIP-seq fragment number
PANB2387	Yes	Yes	Yes	Yes	9174	36.4565	3862416	17458	104.5	5367869	226311	18920256
PANB2531	Yes	Yes	Yes	Yes	20806	45.1333	9443750	31039	48.2783	28249815	186267	17329048
PANB2525	Yes	Yes	Yes	Yes	2510	5.89472	3128898	13834	49.51	1427826	126704	11543361
PANB2597	Yes	Yes	Yes	Yes	2710	15.0907	2931649	16945	42.21	3280776	119231	13805732
PANB2840	Yes	Yes	Yes	Yes	700	2.56429	6662920	1505	3.632	8548973	183690	15956368
PANB2884	Yes	Yes	Yes	Yes	1800	2.84862	2437615	1013	4.96056	5620586	197000	17797026
PANB2801	Yes	Yes	Yes	Yes	20395	27.1119	22088111	15905	21.94	9371644	190480	16109367
PANB2858	Yes	Yes	Yes	Yes	4257	23.0718	990835	14752	20.13	4202417	169589	13960619
PANB2861	Yes	Yes	Yes	Yes	24060	60.6082	7140392	22794	177.185	13495429	208152	17085150
PANB2927	Yes	Yes	Yes	Yes	23568	27.7094	24790645	12725	4.946	21383077	168537	15939462
PANB3025	Yes	Yes	Yes	Yes	1069	6.14282	2267370	12842	27.49	1376569	56756	8660179
PANB3087	Yes	Yes	Yes	Yes	3975	31.2146	1242306	17289	53.38	3046001	205233	18146656
PANB3121	Yes	Yes	Yes	Yes	22719	26.2561	15585649	14222	18.43	6526112	178643	13969444
PANB3130	Yes	Yes	Yes	Yes	2599	9.0272	2465492	11464	24.9798	2027989	187933	17770445
PANB2846	Yes	Yes	Yes	Yes	2326	11.1176	1862939	15223	22.925	2790555	174169	17318467
PANB3244	Yes	Yes	Yes	Yes	1657	11.984	3878681	8866	27.62	1128561	140704	11783778
PANB3238	Yes	Yes	Yes	Yes	4731	20.0373	3166629	17968	41.38	2927015	209691	17810476
PANB3271	Yes	Yes	Yes	Yes	11050	27.25	9995988	18532	35.09	4545756	153140	15586177
PANB3286	Yes	Yes	Yes	Yes	7741	12.6672	10979372	16797	30.4947	11478689	209777	19033699
PANB3298	Yes	Yes	Yes	Yes	2471	8.7252	3984976	14440	15.28	4290271	199689	14755245
PANB3368	Yes	Yes	Yes	Yes	21511	25.8051	19368920	16109	27.66	6702214	193569	17365291
PANB3384	Yes	Yes	Yes	Yes	2315	4.75128	2437814	5540	10.1008	1702596	93417	9882461
PANB3013	Yes	Yes	Yes	Yes	2278	15.2986	3316250	11884	33.7204	2872055	226518	23637157
PANB3488	Yes	Yes	Yes	Yes	36456	68.6546	11146490	33594	381.358	40348147	218981	19694318
PANB3551	Yes	Yes	Yes	Yes	3450	11.8309	1940027	8986	19.5845	2228673	203353	19873807
PANB3186	Yes	Yes	Yes	Yes	16849	51.9446	14669221	16718	30.64	3616447	160250	15069040
18021_P1	Yes	Yes	Yes	Yes	33740	50.2273	21482209	26793	75.474	20690370	181338	16157208
18021_P2	Yes	Yes	Yes	Yes	13275	42.6639	9466538	17662	80.4478	4611989	142294	14258383
18021_P3	Yes	Yes	Yes	Yes	17786	43.8546	14280931	16302	78.9921	6043976	202917	16620128
18021_P4	Yes	Yes	Yes	Yes	4929	3.59728	2345226	9109	10.073	4305304	127114	13306988
18021_P5	Yes	Yes	Yes	Yes	6773	19.8448	13791230	13949	27.8293	2853919	201897	14752962
18021_P7	Yes	Yes	Yes	Yes	12215	46.8407	16697399	17057	38.3588	3654407	130813	12995427
18021_P10	Yes	Yes	Yes	Yes	5629	7.30921	25905155	13336	13.2386	6158285	224352	16429635
18021_P12	Yes	Yes	Yes	Yes	2618	11.5347	2900135	17505	56.762	6875945	193705	16362792
18021_P13	Yes	Yes	Yes	Yes	2510	18.663	3620412	8726	5.43528	17788114	224526	21431404
18021_P14	Yes	Yes	Yes	Yes	25187	22.0931	19639428	13444	11.4599	13133035	225949	21611222
18021_P16	Yes	Yes	Yes	Yes	867	14.0676	5055556	6358	22.785	1518799	133840	17519457
18021_P17	Yes	Yes	Yes	Yes	8469	13.9685	13014403	5628	4.75995	24034911	195882	18938723
18021_P19	Yes	Yes	Yes	Yes	485	8.89703	4771127	9571	13.7144	3083427	119241	18190316
18021_P20	Yes	Yes	Yes	Yes	515	16.976	2829692	1254	4.17039	14678598	162455	21919250
18021_P21	Yes	Yes	Yes	Yes	1579	21.5524	5391231	9443	7.44292	12541953	114345	13300952
18021_P22	Yes	Yes	Yes	Yes	847	9.68614	7839110	1326	5.62326	9111749	103493	15623208
18021_P23	Yes	Yes	Yes	Yes	15608	36.8894	19005363	8188	9.61658	9473606	171353	19956690
18021_P24	Yes	Yes	Yes	Yes	5939	35.1542	13351273	16929	9.71808	13984221	96182	15711135
18021_P25	Yes	Yes	Yes	Yes	2419	10.7364	11232247	1721	3.82968	17371227	87738	16626642
18021_P26	Yes	Yes	Yes	Yes	6776	19.7047	14477259	6618	5.56606	20752822	196857	19416152
18021_P27	Yes	Yes	Yes	Yes	1439	28.1118	3399785	7380	30.596	299765	154232	18447909
18021_P28	Yes	Yes	Yes	Yes	4135	16.9489	7953976	1238	4.37729	11225600	90996	14378175
18021_P29	Yes	Yes	Yes	Yes	3834	13.9971	8846818	1653	3.26366	19814615	93409	17853943
18021_P30	Yes	Yes	Yes	Yes	35774	52.505	30083570	26899	13.4105	25097928	153554	20635687
18021_P33	Yes	Yes	Yes	Yes	10474	32.2503	14818007	15334	43.6024	1878266	79125	17808616
18021_P34	Yes	Yes	Yes	Yes	3350	10.8903	12236238	1254	3.70517	16048451	118542	16780918
18021_P35	Yes	Yes	Yes	Yes	16706	74.5902	12055037	22270	8.47866	26304149	191220	20178249
18021_P36	Yes	Yes	Yes	Yes	14240	24.4286	8545276	17372	71.0993	4232812	191831	21076813
18021_P37	Yes	Yes	Yes	Yes	13025	21.3337	10800690	16440	88.4669	950592	122194	16540951
M2271	Yes	Yes	Yes	Yes	16763	83.8784	8666091	19246	126.513	3189470	136533	16764413
M2312	Yes	Yes	Yes	Yes	8907	42.6135	6098200	8678	56.9122	444127	224724	16591091
M2560	Yes	Yes	Yes	Yes	3764	34.6522	4046904	12455	6.07503	7572247	113691	17730769
M2654	Yes	Yes	Yes	Yes	682	12.6077	4595467	947	3.2439	16024799	178252	19025008
M2658	No	No	Yes	Yes	N/A	N/A	N/A	N/A	N/A	N/A	154804	18311243
M2671	Yes	Yes	Yes	Yes	11917	92.8289	6291703	31104	19.0884	10763139	139552	18182264
M2695	Yes	Yes	Yes	Yes	3497	50.4103	5046034	22860	10.2073	25118601	167891	14360531
M2700	Yes	Yes	Yes	Yes	2183	12.564	10644428	12438	24.4032	2460896	96933	16345684
M2708	Yes	Yes	Yes	Yes	682	33.789	2565034	2704	6.45054	12581635	105251	11234753
M2713_Baseline	No	No	Yes	Yes	N/A	N/A	N/A	N/A	N/A	N/A	24326	3489598
M2713_D60	Yes	Yes	Yes	Yes	4122	37	3662760	19065	11	2565034	78509	13887779
M2713_D120	Yes	Yes	Yes	Yes	1083	51	1578996	24296	10	5046034	180146	19808003
M2713_D180	Yes	Yes	Yes	Yes	17246	58	7513858	23781	12	6712625	123456	16582276
M2715_Baseline	Yes	Yes	Yes	Yes	16355	46	8527179	11019	6	4595467	91735	12972586
M2715_D60	Yes	Yes	Yes	Yes	13576	15	7663943	21790	15	11858851	155302	19427869
M2715_D120	Yes	Yes	Yes	Yes	18944	41	9642542	15996	10	5729687	109149	17671386
M2715_D180	Yes	Yes	Yes	Yes	18559	40	10795296	17498	11	2372152	137331	13364076
M2716	Yes	Yes	Yes	Yes	2418	41.1116	5729687	12470	5.89842	25325675	102327	13594092
M2721	Yes	Yes	Yes	Yes	865	24.4596	6712625	2148	4.15723	17476721	79930	10888479
M2722	Yes	Yes	Yes	Yes	2915	77.2211	2372152	28840	18.2576	18411136	170156	16748914
M2723	Yes	Yes	Yes	Yes	3707	10.0145	10952320	2068	3.16012	7429897	210764	21498126
M2725	Yes	Yes	Yes	Yes	13498	27.9479	11858851	15682	6.92568	27271693	164378	20898844
M2729	Yes	Yes	Yes	Yes	8934	42.9705	5306300	20186	10.7412	2592306	190024	20459618
M2730	Yes	Yes	Yes	Yes	4866	10.4264	7429897	8764	9.13504	6601617	90839	17287711
M2733	Yes	Yes	Yes	Yes	12671	42.6751	7572247	13278	18.6333	294836	99992	17073964
M2738	Yes	Yes	Yes	Yes	937	8.33561	10763139	13915	11.5798	8547270	79651	18140811
M2758	Yes	Yes	Yes	Yes	4337	40.145	5810907	15127	49.1167	1070592	106438	12247309
