## Supplementary material for "Cell-free chromatin epigenomic profiling enables non-invasive pancreatic cancer cell-state identification": Table S5

### Sheet: Supplementary_Table_5
sample_id	PIES	PIES Subtype	PuRIST subtype	mIF subtype	Platforms agreement	classical_percent_three_group	basal_percent_three_group	coexpressor_percent_three_group	basal_percent_two_group	classical_percent_two_group	ctdna_estimate	sites_of_metastasis
PANB2531	7.07321	Classical	Classical	Classical	Concordant	40	10	50	20	80	0.3138	Liver
PANB2597	7.62899	Classical	Classical	Classical	Concordant	96.1	2.8	1.1	2.83114	97.1689	0.3455	Liver
PANB2846	-0.0267389	Classical	Classical	Classical	Concordant	100	0	0	0	100	0.02599	LN
PANB2927	0.2613	Classical	Classical	Classical	Concordant	82	12	5	12.766	87.234	0.2613	Liver, Lung, LN
PANB3025	0.162398	Classical	Basal	Classical	Discordant	56.9	15	28	20.8623	79.1377	0.03607	Lung, LN
PANB3130	-1.58445	Basal	Classical	Classical	Discordant	89	5	5.6	5.31915	94.6809	0.04226	Liver, LN
PANB3238	3.69667	Classical	Classical	Classical	Concordant	86	9.5	4.2	9.94764	90.0524	0.1523	Liver, Lung, LN
PANB3271	-0.820883	Basal	Basal	Basal	Concordant	3	65	31	95.5882	4.41176	0.2708	Liver, Lung, LN
PANB3286	0.15756	Classical	Classical	Classical	Concordant	92.5	7.2	0.3	7.22166	92.7783	0.06225	Liver, LN
PANB3298	-0.0293938	Classical	Basal	Classical	Discordant	72	8.8	19.2	10.8911	89.1089	0.05436	Liver, Pancreas
PANB3368	-0.388343	Classical	Classical	Classical	Concordant	50	21	29	29.5775	70.4225	0	Locally advanced with LN involvment
PANB3384	-0.211469	Classical	Classical	Classical	Concordant	91.9	1.3	6.8	1.39485	98.6052	0.02491	Liver
PANB3488	-3.61884	Basal	Basal	Basal	Concordant	12	60	28	83.3333	16.6667	0.4638	Liver, Lung
PANB3551	-0.230718	Classical	Classical	Basal	Discordant	2.8	97	0.2	97.1944	2.80561	0	Liver
18021_P23	3.51394	Classical	Basal	Basal	Discordant	3	92	5	96.8421	3.15789	0.3825	Liver, Lung, LN
